# Cell-type-resolved chromatin accessibility in the human intestine identifies complex regulatory programs and clarifies genetic associations in Crohn’s disease

**DOI:** 10.1101/2024.12.10.24318718

**Authors:** Yu Zhao, Ran Zhou, Zepeng Mu, Peter Carbonetto, Xiaoyuan Zhong, Bingqing Xie, Kaixuan Luo, Candace M Cham, Jason Koval, Xin He, Andrew W. Dahl, Xuanyao Liu, Eugene B Chang, Anindita Basu, Sebastian Pott

## Abstract

Crohn’s disease (CD) is a complex inflammatory bowel disease resulting from an interplay of genetic, microbial, and environmental factors. Cell-type-specific contributions to CD etiology and genetic risk are incompletely understood. Here we built a comprehensive atlas of cell-type-resolved chromatin accessibility comprising 557,310 candidate cis-regulatory elements (cCREs) in terminal ileum and ascending colon from patients with active and inactive CD and healthy controls. Using this atlas, we identified cell-type-, anatomic location-, and context-specific cCREs and characterized the regulatory programs underlying inflammatory responses in the intestinal mucosa of CD patients. Genetic variants that disrupt binding motifs of cell-type-specific transcription factors significantly affected chromatin accessibility in specific mucosal cell types. We found that CD heritability is primarily enriched in immune cell types. However, using fine-mapped non-coding CD variants we identified 29 variants located within cCREs several of which were accessible in epithelial and stromal cells implicating cell types from additional lineages in mediating CD risk in some loci. Our atlas provides a comprehensive resource to study gene regulatory effects in CD and health, and highlights the cellular complexity underlying CD risk.
