## Supplemental tables for "Cell-type-resolved chromatin accessibility in the human intestine identifies complex regulatory programs and clarifies genetic associations in Crohn’s disease": Supplementary Table 1 Sample metadata.csv

	Sample	Patient	Biopsy location	Patient disease status	Biopsy inflammation status	Sex
1	C1-AC-Control	C1	AC	Control		Female
2	C1-TI-Control	C1	TI	Control		Female
3	C2-AC-Control	C2	AC	Control		Female
4	C2-TI-Control	C2	TI	Control		Female
5	C3-AC-Control	C3	AC	Control		Male
6	C3-TI-Control	C3	TI	Control		Male
8	C4-AC-Control	C4	AC	Control		Male
7	C4-TI-Control	C4	TI	Control		Male
9	C5-AC-Control	C5	AC	Control		Female
10	C5-TI-Control	C5	TI	Control		Female
11	C6-AC-Control	C6	AC	Control		Female
12	C6-TI-Control	C6	TI	Control		Female
13	C7-AC-Control	C7	AC	Control		Female
14	C7-TI-Control	C7	TI	Control		Female
38	C9-AC-Control	C9	AC	Control		Female
39	C9-TI-Control	C9	TI	Control		Female
41	C10-AC-Control	C10	AC	Control		Male
40	C10-TI-Control	C10	TI	Control		Male
42	C11-AC-Control	C11	AC	Control		Female
43	C11-TI-Control	C11	TI	Control		Female
44	C12-AC-Control	C12	AC	Control		Female
46	C13-AC-Control	C13	AC	Control		Female
45	C13-TI-Control	C13	TI	Control		Female
47	C14-AC-Control	C14	AC	Control		Male
48	C14-TI-Control	C14	TI	Control		Male
58	C15-AC-Control	C15	AC	Control		Female
57	C15-TI-Control	C15	TI	Control		Female
59	C16-TI-Control	C16	TI	Control		Female
65	C17-AC-Control	C17	AC	Control		Male
64	P2-TI-CDnonInf	P2	TI	CD	nonInf	Male
15	P3-AC-CDnonInf	P3	AC	CD	nonInf	Female
16	P4-AC-CDnonInf	P4	AC	CD	nonInf	Male
17	P5-TI-CDadjInf	P5	TI	CD	adjInf	Female
18	P5-TI-CDinf	P5	TI	CD	inf	Female
19	P5-TI-CDnonInf	P5	TI	CD	nonInf	Female
20	P6-AC-CDnonInf	P6	AC	CD	nonInf	Female
21	P7-TI-CDnonInf	P7	TI	CD	nonInf	Female
22	P8-AC-CDnonInf	P8	AC	CD	nonInf	Female
23	P8-TI-CDadjInf	P8	TI	CD	adjInf	Female
24	P8-TI-CDinf	P8	TI	CD	inf	Female
25	P8-TI-CDnonInf	P8	TI	CD	nonInf	Female
26	P9-AC-CDnonInf	P9	AC	CD	nonInf	Female
27	P10-AC-CDnonInf	P10	AC	CD	nonInf	Male
28	P10-TI-CDnonInf	P10	TI	CD	nonInf	Male
29	P11-TI-CDnonInf	P11	TI	CD	nonInf	Female
30	P12-AC-CDnonInf	P12	AC	CD	nonInf	Female
31	P12-TI-CDnonInf	P12	TI	CD	nonInf	Female
32	P13-AC-CDnonInf	P13	AC	CD	nonInf	Male
33	P13-TI-CDnonInf	P13	TI	CD	nonInf	Male
34	P14-TI-CDadjInf	P14	TI	CD	adjInf	Female
35	P14-TI-CDinf	P14	TI	CD	inf	Female
36	P15-TI-CDadjInf	P15	TI	CD	adjInf	Male
37	P15-TI-CDinf	P15	TI	CD	inf	Male
49	P18-TI-CDadjInf	P18	TI	CD	adjInf	Female
50	P18-TI-CDinf	P18	TI	CD	inf	Female
52	P19-AC-CDadjInf	P19	AC	CD	adjInf	Female
51	P19-AC-CDinf	P19	AC	CD	inf	Female
54	P20-TI-CDadjInf	P20	TI	CD	adjInf	Female
53	P20-TI-CDinf	P20	TI	CD	inf	Female
56	P21-TI-CDadjInf	P21	TI	CD	adjInf	Male
55	P21-TI-CDinf	P21	TI	CD	inf	Male
61	P26-TI-CDadjInf	P26	TI	CD	adjInf	Male
60	P26-TI-CDinf	P26	TI	CD	inf	Male
63	P27-TI-CDadjInf	P27	TI	CD	adjInf	Male
62	P27-TI-CDinf	P27	TI	CD	inf	Male
66	P29-AC-CDadjInf	P29	AC	CD	adjInf	Male
67	P29-AC-CDinf	P29	AC	CD	inf	Male
68	P30-AC-CDadjInf	P30	AC	CD	adjInf	Male
69	P30-AC-CDinf	P30	AC	CD	inf	Male
70	P31-AC-CDadjInf	P31	AC	CD	adjInf	Female
71	P31-AC-CDinf	P31	AC	CD	inf	Female
